# UShER-TB: Scalable, Comprehensive, Accessible Phylogenomic Analysis of *Mycobacterium tuberculosis*

**DOI:** 10.1101/2025.07.22.25331806

**Authors:** Lily M Karim, Francisco José Martínez-Martínez, Ash O’Farrell, Angie S. Hinrichs, Theo Sanderson, Zamin Iqbal, Varvara K. Kozyreva, John M. Bell, Mariana G. López, Iñaki Comas, Russell Corbett-Detig

**Affiliations:** Department of Biomolecular Engineering, University of California, Santa Cruz; Genomics Institute, University of California, Santa Cruz; Tuberculosis Genomics Unit, Instituto de Biomedicina de Valencia (IBV), CSIC, Spain; Department of Infection Biology, London School of Hygiene and Tropical Medicine, London, UK; Milner Centre for Evolution, University of Bath, UK; Microbial Diseases Laboratory, Infectious Disease Laboratory Division, California Department of Public Health, Richmond, CA; CIBER in Epidemiology and Public Health, Madrid, Spain

**Author notes:** Equal contributions (Lily M Karim, Francisco José Martínez-Martínez).

## Abstract

*Mycobacterium tuberculosis,* the bacterium responsible for the Tuberculosis (TB) disease, remains a leading global infectious disease killer, and genomic epidemiology is essential for understanding its transmission dynamics. Computational limitations prevent comprehensive phylogenetic analysis of the publicly available *Mycobacterium tuberculosis* genomes. Here, we create UShER-TB, a comprehensive pipeline for scalable phylogenomic MTB analysis. We processed 129,312 MTB genomes to construct a comprehensive global phylogeny capturing unprecedented genomic diversity. UShER-TB achieved high accuracy in transmission cluster reconstruction. The comprehensive phylogeny also facilitated identification of putative novel lineages and sublineages, and successful placement of ancient DNA samples. The UShER-TB platform enables real-time phylogenomic analysis of new genomes, revealing transmission hotspots and introduction patterns at global scales. Our approach overcomes longstanding computational barriers, providing researchers with efficient tools for TB genomic surveillance especially for resource-limited settings where TB burden is highest.
