## Supplemental Table 3 for "UShER-TB: Scalable, Comprehensive, Accessible Phylogenomic Analysis of *Mycobacterium tuberculosis*"

SAMEA112181293
SAMN08892524
SAMEA112181294
SAMD00179078
SAMEA1016153
SAMEA112181227
SAMEA112181228
SAMEA112181229
SAMEA112181230
SAMEA112181231
SAMEA112181233
SAMEA112181236
SAMEA112181238
SAMEA112181242
SAMEA112181264
SAMEA112181268
SAMEA112181272
SAMEA112181274
SAMEA112181278
SAMEA112181286
SAMEA112181287
SAMEA112181288
SAMEA112181290
SAMEA112181298
SAMEA112181299
SAMEA112181305
SAMEA112181306
SAMEA112181307
SAMEA112181309
SAMEA112181310
SAMEA112181312
SAMEA112181314
SAMEA112181318
SAMEA112800353
SAMEA112804090
SAMEA14493161
SAMEA14493162
SAMEA14493171
SAMEA14493178
SAMEA14493181
SAMEA14493186
SAMEA14493191
SAMEA14493192
SAMEA14493196
SAMEA14493197
SAMEA14493199
SAMEA14493200
SAMEA14493203
SAMEA14493204
SAMEA14493207
SAMEA14493208
SAMEA14493209
SAMEA14493210
SAMEA14493211
SAMEA14493213
SAMEA14493216
SAMEA2400162
SAMEA2709758
SAMEA6875258
SAMEA7541492
SAMEA7560113
SAMEA7560196
SAMEA7560322
SAMEA7560978
SAMEA7564138
SAMEA8742214
SAMN06091896
SAMN06209992
SAMN06856043
SAMN06856059
SAMN06856062
SAMN08143532
SAMN08626000
SAMN08906430
SAMN13208085
SAMN13567957
SAMN14518365
SAMN15180227
SAMN20512834
SAMN20512874
SAMN22202800
SAMN27519959
SAMN30543411
SAMN30543413
SAMN31220358
SAMN32318058
SAMN35340205
SAMN36834263
SAMN36834321
SAMN36834628
SAMN36835188
SAMN36835194
SAMN37848855
SAMN37848860
SAMN37848864
SAMN40566427
SAMN06252235
SAMN08906565
SAMN08906650
SAMN09812405
