## Supplemental Table 4 for "UShER-TB: Scalable, Comprehensive, Accessible Phylogenomic Analysis of *Mycobacterium tuberculosis*"

SAMEA10017263
SAMEA7832921
SAMEA7839653
SAMEA7839034
SAMEA7839651
SAMEA7845111
SAMEA7845114
SAMEA7845115
SAMEA3905800
SAMEA3905801
SAMEA3905803
SAMEA3905802
SAMEA3589451
SAMEA7839390
SAMEA7839387
SAMEA7839645
SAMEA7839650
SAMEA7839647
SAMEA7839392
SAMEA7839655
SAMEA7839646
SAMEA7845113
SAMEA7839386
SAMEA7839391
SAMEA7839376
SAMEA7839374
SAMEA7839379
SAMEA7839389
SAMEA7839382
SAMEA7839385
SAMEA7839648
SAMEA10017268
SAMEA7839381
SAMEA7845117
SAMEA7832924
SAMEA7839037
SAMEA7845112
SAMEA7839384
SAMEA7839380
SAMEA7845118
SAMEA3905798
SAMEA6086629
SAMN15850498
SAMEA10017266
SAMEA10017265
SAMEA2067187
SAMEA2067189
SAMEA2067188
SAMEA10017262
SAMEA7832923
SAMEA7839035
SAMEA7845116
SAMEA7839649
SAMN34247849
SAMEA2067190
SAMEA2067186
SAMEA3905799
SAMN13381513
SAMEA6086627
SAMN26553920
SAMEA7832915
SAMEA7832916
SAMEA2067184
SAMN26553919
SAMEA6086628
SAMEA6086631
SAMEA6086625
SAMEA6086626
SAMEA6086624
SAMN07344635
SAMEA7553293
SAMN07344655
SAMEA2067181
SAMEA2067179
SAMEA2067180
SAMEA2067182
SAMEA2067183
SAMEA6086630
SAMN07344682
SAMN12838344
SAMN07344710
SAMN07344711
SAMN16205431
SAMN16205429
SAMN16205410
SAMN16205430
SAMN16205438
SAMN16205407
SAMN16205403
SAMN16205416
SAMN16205421
SAMN16205439
SAMN16205408
SAMN16205423
SAMN16205424
SAMN12838342
SAMN12838343
SAMN12838345
SAMEA7549380
SAMEA7548721
SAMN16205422
SAMN16205427
SAMN16205432
SAMN16205415
SAMN16205413
SAMN16205402
SAMN16205406
SAMN16205442
SAMN16205411
SAMN16205419
SAMN16205405
SAMN16205437
SAMN16205440
SAMN16205414
SAMN16205441
SAMN16205417
SAMN16205435
SAMN16205434
SAMN16205436
SAMN31551410
SAMEA7554413
SAMN07344639
SAMEA7550543
SAMEA2149742
SAMN21616586
SAMEA2154952
SAMEA2144248
SAMEA2160743
SAMEA2533665
SAMN08437197
SAMN07344659
SAMEA7832918
SAMEA7832919
SAMN07344627
SAMEA10017261
SAMEA7839033
SAMN27305103
