## Supplemental Table 5 for "UShER-TB: Scalable, Comprehensive, Accessible Phylogenomic Analysis of *Mycobacterium tuberculosis*"

### Sheet: FINAL FINAL FINAL FOR REALSIES 
internal shorthand	pDST?	how to cite	important notes
Andres_2019	yes	https://pmc.ncbi.nlm.nih.gov/articles/PMC6355586/
Brites_2018	not present/not parsed	https://pmc.ncbi.nlm.nih.gov/articles/PMC6277475/
Cancino-Muñoz_2022	not present/not parsed	https://pmc.ncbi.nlm.nih.gov/articles/PMC9323001/#supp1
Coll_2018	yes	https://www.nature.com/articles/s41588-017-0029-0#Sec28
Coscolla_2021	not present/not parsed	https://pmc.ncbi.nlm.nih.gov/articles/PMC8208692/#sec19
Finci_2022	yes	https://pmc.ncbi.nlm.nih.gov/articles/PMC9436784/#sec1
IMRL EMAIL	not present/not parsed	mentioned in text -- email correspondance
Jason Andrews via email (Stanford)	not present/not parsed	mentioned in text -- email correspondance
Menardo_2018	not present/not parsed	https://pmc.ncbi.nlm.nih.gov/articles/PMC5930393/#MOESM2
Menardo_2021	not present/not parsed	https://f1000research.com/articles/10-60/v2
Napier_2020	not present/not parsed	https://genomemedicine.biomedcentral.com/articles/10.1186/s13073-020-00817-3
Nextstrain	not present/not parsed	https://nextstrain.org/tb/global but see notes -->	Unable to find publication associated with this. Parsed the metadata file directly from Nextstrain.
Nimmo_2024	not present/not parsed	https://pmc.ncbi.nlm.nih.gov/articles/PMC10877763/
pheno_CRyPTIC / CRyPTIC_reuse_table	yes	https://www.ncbi.nlm.nih.gov/pmc/articles/PMC9363010/	Overlaps with Walker_2022 but not identical
ref_set_CSISP	not present/not parsed	see notes ---->	BioProject: https://www.ncbi.nlm.nih.gov/bioproject/204863
Shuaib_2022_partial	not present/not parsed	https://pmc.ncbi.nlm.nih.gov/articles/PMC9222951/
Stucki_2016	not present/not parsed	https://www.nature.com/articles/ng.3704#Sec23
Walker_2022 / CRyPTIC_WHO2021_PMC7612554	yes	https://pmc.ncbi.nlm.nih.gov/articles/PMC7612554/#sec1	On the metadata table, all instances of "CRyPTIC_WHO2021_PMC7612554" should be replaced with "Walker_2022" for clarity. There is a historical reason they got different names but for sanity's sake they should just be considered the same thing. ...but NOT the same thing as CRyPTIC_reuse_table.
